# ECC-MR: an error-correcting-code framework for robust Mendelian randomization and pleiotropy decoding on correlated instruments

**DOI:** 10.64898/2026.09.22.26363654

**Authors:** Junhong Jiang, Di Hu, Qi Zhang, Xinsheng Li, Shiyue Qin, Qipeng Ling, Mingxia Tang, Shuai Sun, Yu Liu, Xinxiang Li, Qinpeng Xu, Guoping Cao, Lili Dong, Zenan Lin, μ-Biomedical Data Investigation Group (Mu-BioDig)

## Abstract

Mendelian randomization (MR) uses genetic variants as instrumental variables for causal inference, but its validity is often undermined by horizontal pleiotropy and linkage disequilibrium (LD) among instruments, which current methods typically address by discarding correlated or outlying variants. Here we present ECC-MR, an MR framework that brings ideas from error-correcting codes into causal inference: a parity-check matrix constructed from LD structure places the causal signal in its null space, so that pleiotropic effects become a decodable sparse error syndrome rather than a nuisance. We establish theoretical guarantees for consistency and stable recovery under sparse pleiotropy, and show in simulations that ECC-MR outperforms existing methods in bias, efficiency and Type I error control, while flagging regimes where its assumptions fail. Applied to three exposure–outcome pairs spanning weak to strong pleiotropic burden, ECC-MR yields concordant causal estimates while retaining all correlated instruments, and its decoded pleiotropic variants recover known hotspots and drug targets, corroborated by colocalisation and phenome-wide association analyses. ECC-MR thus turns LD and pleiotropy from liabilities into resources for robust causal inference and mechanistic discovery.
