## Supplementary Notes1-3, Table S1-S14, Figure S1-S14 for "ECC-MR: an error-correcting-code framework for robust Mendelian randomization and pleiotropy decoding on correlated instruments": Table S1..xlsx

### Sheet: summary_metrics
Table S1
setting	method	nsim	bias	rmse	mc_sd	mean_se	coverage	type1
A_p00	ECC-MR	100	-0.000446365	0.0104793388100977	0.0105225731588811	0.0114232181962943	0.95	NA
A_p00	IVW	100	-0.000267208	0.0210874310146381	0.0211919640438966	0.026018593154696	0.99	NA
A_p00	MR-Egger	100	0.0197604554790004	0.240502633870622	0.240896979737051	0.267503784187664	0.94	NA
A_p00	MR-Lasso	100	-0.000247407	0.0209496661784219	0.0210537384305628	0.0242697466151782	0.96	NA
A_p00	Weighted median	100	-0.00503484	0.0279560926316061	0.0276375081753103	0.0323461600225078	0.95	NA
A_p10	ECC-MR	100	0.00897752222038001	0.016627287136391	0.0140658901228489	0.0123228885592007	0.83	NA
A_p10	IVW	100	0.0312779438325994	0.0480141858437295	0.0366122498659039	0.0365607399421282	0.9	NA
A_p10	MR-Egger	100	0.0530976958277017	0.375784558730394	0.373888479670461	0.364331390482311	0.96	NA
A_p10	MR-Lasso	100	0.0159253472460103	0.0337450351770916	0.0299006893977674	0.0286771245797306	0.92	NA
A_p10	Weighted median	100	0.00495681489267208	0.0361462170872926	0.035985111902393	0.0345288594276092	0.93	NA
A_p30	ECC-MR	100	0.0325645740935651	0.0365716267155456	0.0167281410127769	0.0154128092295817	0.46	NA
A_p30	IVW	100	0.0824194568864664	0.0960968504762376	0.0496618647057558	0.048201709999972	0.61	NA
A_p30	MR-Egger	100	0.0260576298314633	0.461903780870459	0.463491473677465	0.470697370698496	0.95	NA
A_p30	MR-Lasso	100	0.0437924746580357	0.055204605891627	0.0337813479552235	0.037386564430009	0.81	NA
A_p30	Weighted median	100	0.0286445466568402	0.045458459131258	0.0354760048855384	0.0418064957887104	0.88	NA
A_p50	ECC-MR	100	0.0745261010112843	0.0772401362128785	0.0203975367457152	0.021398929445079	0.02	NA
A_p50	IVW	100	0.136964874610681	0.146598491321014	0.052529364375507	0.0586128318909814	0.36	NA
A_p50	MR-Egger	100	-0.0349391	0.53351527778464	0.535051975140721	0.587291127509493	0.97	NA
A_p50	MR-Lasso	100	0.0738753668605935	0.0872568885110034	0.0466687744527712	0.0535776215683598	0.72	NA
A_p50	Weighted median	100	0.0555765183227397	0.0752315541323477	0.0509608420506931	0.0594859886003249	0.87	NA
B_p10	ECC-MR	100	-0.00047421	0.0123237885152776	0.0123767005114271	0.0118176247869222	0.92	NA
B_p10	IVW	100	0.00288801755491325	0.0245460531023991	0.0244983627057181	0.0273209244500623	0.98	NA
B_p10	MR-Egger	100	0.00401077335291783	0.2571562205762	0.258420289330234	0.269255015448778	0.94	NA
B_p10	MR-Lasso	100	0.00247854179314211	0.0244100601018199	0.0244062391583102	0.0263528329161146	0.96	NA
B_p10	Weighted median	100	-0.00484359	0.0291541113139145	0.0288937771545983	0.0337091214765343	0.95	NA
B_p30	ECC-MR	100	-0.00101199	0.011233755662409	0.0112444439021974	0.01320877223134	0.94	NA
B_p30	IVW	100	-0.000739255	0.0273624746824894	0.0274902833607368	0.0288802036603012	0.95	NA
B_p30	MR-Egger	100	0.0185670564633047	0.28230787706765	0.28311578433947	0.292586399257299	0.96	NA
B_p30	MR-Lasso	100	-0.000612236	0.0282283505510167	0.0283638862432031	0.028890811896593	0.93	NA
B_p30	Weighted median	100	-0.00943687	0.0375708636339621	0.0365496098760637	0.0368930364928893	0.92	NA
B_p50	ECC-MR	100	-0.000194878	0.0121305715926084	0.0121901098281135	0.0141380626483825	0.97	NA
B_p50	IVW	100	-0.000959649	0.0329038376939045	0.0330555334464405	0.0312316147101492	0.94	NA
B_p50	MR-Egger	100	0.0148906008526619	0.33193804437408	0.333274442235842	0.310501141655371	0.88	NA
B_p50	MR-Lasso	100	-0.000262752	0.0331344737309579	0.0333003520314218	0.0315017332784988	0.92	NA
B_p50	Weighted median	100	-0.0106778	0.0416379785812843	0.0404483084325382	0.0404651414381732	0.92	NA
C_p10	ECC-MR	100	0.0324386913648072	0.0367094759146502	0.0172713613737918	0.0163260383781271	0.47	NA
C_p10	IVW	100	0.0264317156479809	0.0379683294296647	0.0273945811862036	0.0271198699146354	0.81	NA
C_p10	MR-Egger	100	-0.0230331	0.22875692279835	0.228740971349397	0.266299679397733	0.98	NA
C_p10	MR-Lasso	100	0.0260048033728953	0.0379957491465925	0.027842035561175	0.0264212332564259	0.8	NA
C_p10	Weighted median	100	0.0174571613067108	0.0372043406260919	0.0330198972848306	0.0353567469393709	0.92	NA
C_p30	ECC-MR	100	0.0676257883312334	0.0701197703791396	0.0186280702330802	0.0182328385541108	0.01	NA
C_p30	IVW	100	0.0572463404916378	0.0637766227054971	0.0282541514610264	0.0279202548282815	0.47	NA
C_p30	MR-Egger	100	-0.00380918	0.257624874350911	0.258894436648834	0.280200889386576	0.96	NA
C_p30	MR-Lasso	100	0.0568186266423066	0.0633217116399962	0.0280922511962594	0.0275648874896939	0.44	NA
C_p30	Weighted median	100	0.048525715241431	0.0597049851612813	0.0349594312272627	0.0353059573161795	0.71	NA
C_p50	ECC-MR	100	0.100441153966499	0.101968862982219	0.0176733437286234	0.0185208412860253	0	NA
C_p50	IVW	100	0.0766831812285936	0.0816861256948796	0.0282898569770182	0.0277337482567137	0.23	NA
C_p50	MR-Egger	100	-0.00993327	0.235729860918671	0.23670699068708	0.269047294768176	0.98	NA
C_p50	MR-Lasso	100	0.0770152986687164	0.0820719923933038	0.0285058155749108	0.0271048051598793	0.21	NA
C_p50	Weighted median	100	0.0718792867043907	0.0793217661513572	0.0337146482003197	0.0342539083830334	0.48	NA
A_p30_bs05	ECC-MR	100	0.0335127597001231	0.0370775059561859	0.0159429660628636	0.0156364405269366	0.41	NA
A_p30_bs05	IVW	100	0.0850117199586181	0.0908037697777147	0.0320720791047719	0.0371695622198542	0.31	NA
A_p30_bs05	MR-Egger	100	0.0250261690913111	0.285349898948776	0.285682340524516	0.294342220304789	0.97	NA
A_p30_bs05	MR-Lasso	100	0.0400073687822347	0.0453234894049093	0.0214058694622185	0.0276130282601286	0.73	NA
A_p30_bs05	Weighted median	100	0.0268992020174917	0.0352493614977294	0.0228952471098698	0.0321837421417559	0.91	NA
A_p30_bs20	ECC-MR	100	0.0327732563174299	0.0355603540075762	0.0138699751114451	0.0151102923534186	0.41	NA
A_p30_bs20	IVW	100	0.071876415831413	0.0959340386981124	0.0638584342464234	0.0609079817749178	0.82	NA
A_p30_bs20	MR-Egger	100	-0.0589456	0.843044402499858	0.845217851252264	0.718872750032072	0.9	NA
A_p30_bs20	MR-Lasso	100	0.0423229446785339	0.066545675430855	0.0516113611355983	0.0507402390844544	0.83	NA
A_p30_bs20	Weighted median	100	0.0178959208867735	0.0565584204831873	0.0539227931338963	0.0578479007868607	0.93	NA
NULL_p00	ECC-MR	100	0.000797282077150714	0.0111345944377379	0.0111619634863705	0.0109323892796701	0.91	0.07
NULL_p00	IVW	100	0.00235525042476035	0.0238599845480188	0.0238630701977128	0.0257781805450206	0.98	0.02
NULL_p00	MR-Egger	100	-0.0123921	0.235792201692929	0.23665257582799	0.25883056209152	0.96	0.04
NULL_p00	MR-Lasso	100	0.00232416681015153	0.0239288779764605	0.0239357188363554	0.0242321797929851	0.95	0.05
NULL_p00	Weighted median	100	-0.00180226	0.0307552791336506	0.0308571008120098	0.0331215435362517	0.94	0.06
NULL_p30	ECC-MR	100	0.0323366822365404	0.0362326723406943	0.0164269280922085	0.0154799848640329	0.45	0.53
NULL_p30	IVW	100	0.0711339479936427	0.0859798194870524	0.0485391729947472	0.0461395370271862	0.64	0.36
NULL_p30	MR-Egger	100	-0.0621925	0.497545334925937	0.496129926807081	0.459349264911048	0.93	0.07
NULL_p30	MR-Lasso	100	0.0350921309857173	0.0506723300491704	0.0367385985267595	0.0353859305941199	0.81	0.19
NULL_p30	Weighted median	100	0.0208820781442407	0.0447908517949715	0.0398248592088786	0.0405546841263121	0.92	0.08
NULL_p50	ECC-MR	100	0.0794475621684832	0.0824508048718275	0.0221614846870081	0.0207377355635408	0.04	0.96
NULL_p50	IVW	100	0.131362947603459	0.145892355992099	0.0637890742509566	0.0574126214517988	0.41	0.59
NULL_p50	MR-Egger	100	-0.00600174	0.565465745529575	0.568282445529113	0.573361502117036	0.97	0.03
NULL_p50	MR-Lasso	100	0.0806339330426206	0.0995223832453999	0.0586280314322306	0.0504371184736429	0.64	0.36
NULL_p50	Weighted median	100	0.0637685761549829	0.0874731289423131	0.0601774898527217	0.0562845735998605	0.8	0.2
