## Supplementary Notes1-3, Table S1-S14, Figure S1-S14 for "ECC-MR: an error-correcting-code framework for robust Mendelian randomization and pleiotropy decoding on correlated instruments": Table S2..xlsx

### Sheet: eccmr_realdata_estimates
Table S2
pair	method	theta	se	ci_lo	ci_hi
IOP -> Glaucoma	ECC-MR	1.24906494206008	0.10533518176979	1.03347140158401	1.45351639849933
IOP -> Glaucoma	IVW	1.19172845860834	0.0696196803265921	1.05527639255303	1.32818052466365
IOP -> Glaucoma	MR-Egger	1.18067591086582	0.0693997024152524	1.04465499359413	1.31669682813751
IOP -> Glaucoma	Weighted median	1.11163519421844	0.109265855652697	0.8974780523992	1.32579233603768
IOP -> Glaucoma	MR-Lasso	1.09880271722066	0.0713660734831077	0.958927783475729	1.23867765096559
BMI -> T2D	ECC-MR	0.873696063616669	0.0394997127128511	0.792380089528478	0.94581819167946
BMI -> T2D	IVW	0.829259481928536	0.0339577566975262	0.762703501805611	0.895815462051461
BMI -> T2D	MR-Egger	0.828982774954025	0.0339743833060404	0.762394207277227	0.895571342630823
BMI -> T2D	Weighted median	0.884769864312495	0.0505486569656326	0.785696317192986	0.983843411432005
BMI -> T2D	MR-Lasso	0.844903961545082	0.0358574094948476	0.774624730356276	0.915183192733888
LDL -> CAD	ECC-MR	0.452437930024315	0.0625066717732829	0.317975792510853	0.552144039934153
LDL -> CAD	IVW	0.385146919754798	0.0417075171938189	0.303401688170328	0.466892151339268
LDL -> CAD	MR-Egger	0.412153763975932	0.0792843103785534	0.256759371094872	0.567548156856992
LDL -> CAD	Weighted median	0.442629516163693	0.0747948484925536	0.296034306889158	0.589224725438228
LDL -> CAD	MR-Lasso	0.410799932166195	0.0489172797521228	0.314923825630364	0.506676038702026
