## Supplementary Notes1-3, Table S1-S14, Figure S1-S14 for "ECC-MR: an error-correcting-code framework for robust Mendelian randomization and pleiotropy decoding on correlated instruments": Table S3. coloc_BMI_T2D_decoded_loci.xlsx

### Sheet: coloc_BMI_T2D_decoded_loci
No	locus	Gene	chr	pos_lo	pos_hi	n_snps_region	n_decoded	PP.H0	PP.H1	PP.H2	PP.H3	PP.H4	verdict
1	470	KCNJ11	11	17385224	17405617	1539	8	2.10160936885747e-06	0.000259495510312896	0.000319110824214948	0.0384411235746434	0.960978168481459	True pleiotropy (shared causal variants)
2	331	JAZF1	7	28142088	28200097	1988	10	1.28838403082116e-05	0.00271651137801187	0.00388796686145407	0.819590032761528	0.173792605158698	LD artifacts (no shared causal variants)
3	453	TCF7L2	10	114754071	114785424	1355	19	1.92862541896262e-114	3.64869611478642e-108	7.78917293224442e-09	0.0137498020965795	0.986250190114244	True pleiotropy (shared causal variants)
4	490	SMCO4	11	93206237	93233037	1730	8	1.17908945096026e-06	0.000714910098528178	2.44771246067022e-05	0.0138556615516296	0.985403772135784	True pleiotropy (shared causal variants)
5	167	ADCY5	3	123049707	123093541	1637	6	1.84402861831305e-08	1.38722778648281e-05	0.00132718865664591	0.998418636798615	0.000240283826587169	LD artifacts (no shared causal variants)
6	202	GNPDA2	4	45164637	45186832	2078	12	3.49462752993018e-48	1.27202666412884e-07	1.18236628662705e-43	0.00330706039298134	0.996692812404346	True pleiotropy (shared causal variants)
7	638	FTO	16	53799507	53821125	1694	18	3.88658339025657e-307	1.69912398748331e-23	6.21879384803513e-285	0.271142365478767	0.728857634521263	Not sure
8	179	SLC2A2	3	170627909	170744815	1757	19	1.96250611256995e-15	6.10338558646385e-05	1.14215370382173e-12	0.0345555477460064	0.965383418396986	True pleiotropy (shared causal variants)
9	280	ZNF322	6	26761381	26761381	826	1	6.73451710830505e-06	0.555629371409413	4.16024791364313e-07	0.0339135542473996	0.410449923801286	Not sure
10	691	BCL2	18	60845884	60845884	1520	1	0.000712354104445253	0.482128575646743	0.000100010011165243	0.0672379818452153	0.449821078392431	Not sure
11	212	UNC5C	4	96145196	96171283	1761	4	6.34156700971653e-06	0.00153162624898036	0.000178453181060763	0.0421441820074654	0.956139396995483	True pleiotropy (shared causal variants)
12	138	RARB	3	25103258	25106760	2268	2	7.19627239019994e-07	0.0170007011411748	8.53938256054197e-07	0.0192099192147448	0.963787806078586	True pleiotropy (shared causal variants)
13	108	COBLL1	2	165558252	165558252	1402	1	2.06221900622662e-06	0.000138625753998745	0.00879761039106906	0.590989770838947	0.400071930796979	Not sure
14	291	VEGFA	6	43757896	43764551	1588	2	1.81324435579942e-06	0.0241350987937044	1.05770987744164e-05	0.139950044587597	0.835902466275569	True pleiotropy (shared causal variants)
15	174	ARHGEF26	3	153657951	153685045	2002	5	6.9804039382953e-08	0.720873682791355	1.70624480023096e-08	0.176102677974193	0.103023552367964	Not sure
16	707	GIPR	19	46178661	46178661	1529	1	1.4243928959561e-37	0.00927834938385604	1.52085063128467e-35	0.990666463705384	5.51869107583152e-05	LD artifacts (no shared causal variants)
17	314	ARG1	6	131869783	131875644	1547	7	2.74919697153097e-06	0.000561299239881204	0.000558593046292207	0.113161351385111	0.885716007131743	True pleiotropy (shared causal variants)
18	133	PPARG	3	12329195	12329195	1573	1	1.60983951717616e-13	3.00230821604109e-10	0.000320785663814375	0.597854973273736	0.401824240762057	Not sure
19	258	JADE2	5	133829990	133870739	1142	7	9.21467519951187e-12	0.0287987102132202	4.41053160333963e-12	0.0128259001035736	0.958375389669582	True pleiotropy (shared causal variants)
20	288	LRFN2	6	40409243	40409243	2136	1	1.78207064538817e-25	0.0204958409792706	4.69242371192095e-24	0.539241879142418	0.440262279878313	Not sure
21	457	ZRANB1	10	126582160	126582160	1550	1	2.50428986706283e-08	0.818834294037623	1.6359718849049e-09	0.0533640045678519	0.127801674715655	Not sure
