## Supplementary Notes1-3, Table S1-S14, Figure S1-S14 for "ECC-MR: an error-correcting-code framework for robust Mendelian randomization and pleiotropy decoding on correlated instruments": Table S4. coloc_LDL_CAD_decoded_loci.xlsx

### Sheet: coloc_LDL_CAD_decoded_loci
Table S4
No	locus	Gene	chr	pos_lo	pos_hi	n_snps_region	n_decoded	PP.H0	PP.H1	PP.H2	PP.H3	PP.H4	verdict
1	6	EVI5	1	93108402	93108402	248	1	1.65815309029252e-08	0.920014550489421	2.59565725002035e-10	0.0143361719709031	0.0656492606985773	Not sure
2	54	SH2B3	12	111884608	112906415	926	9	8.33626437505189e-12	3.36668846673063e-06	6.4063206098526e-08	0.0248975037467649	0.975099065493226	True pleiotropy (shared causal variants)
3	19	FN1	2	216304384	216304384	389	1	0.00435364322440196	0.209657497646093	0.0131438158234988	0.632824003120159	0.140021040185847	Not sure
4	67	TOMM40/APOE	19	45395266	45395266	203	1	0	8.17175734111766e-08	0	0.00163490055049983	0.998365017732031	True pleiotropy (shared causal variants)
5	26	CSNK1G3	5	122855416	122855416	383	1	1.59553821669911e-08	0.161703318723336	4.51427324683617e-09	0.0449575528479585	0.793339107959051	Not sure
