## Supplementary Notes1-3, Table S1-S14, Figure S1-S14 for "ECC-MR: an error-correcting-code framework for robust Mendelian randomization and pleiotropy decoding on correlated instruments": Table S6.xlsx

### Sheet: Sheet1
Table S6
Domain	Contents
Glycaemic	"glucose|a1c|glycated|glycaemi|glycemi|hba1c|diabetes|insulin|medication|sugar"
Adiposity	"mass index|weight|body fat|waist|hip|metabolic rate|lean mass|height|mineral density|adiposity|obesity|overweight|anthropometric|fat percentage|trunk fat|arm fat|leg fat|whole body"
Lipid	"cholesterol|cholesteryl|\\bldl\\b|\\bhdl\\b|triglycer|lipid|lipoprotein|apolipoprotein|apob|apoa|statin|remnant|phospholipid"
Blood pressure	"blood pressure|systolic|diastolic|hypertension|pulse|arterial pressure"
Haematologic	"platelet|white blood|red blood|lymphocyte|neutrophil|monocyte|eosinophil|basophil|haematocrit|hematocrit|cell count|corpuscular|haemoglobin|hemoglobin|reticulocyte"
Cardiovascular	"coronary|heart|cardiovascular|angina|myocardial|vascular|stroke|artery|arterial disease|atherosclero|ischaemi|ischemi|atrial"
Other	others
